# Comorbidity analysis and clustering of endometriosis patients using electronic health records

**DOI:** 10.1101/2025.02.13.25322244

**Authors:** Umair Khan, Tomiko T. Oskotsky, Bahar D. Yilmaz, Jacquelyn Roger, Ketrin Gjoni, Juan C. Irwin, Jessica Opoku-Anane, Noémie Elhadad, Linda C. Giudice, Marina Sirota

**Affiliations:** Bakar Computational Health Sciences Institute, University of California, San Francisco, San Francisco, CA; Biological and Medical Informatics Graduate Program, University of California, San Francisco, San Francisco, CA; Department of Obstetrics, Gynecology, and Reproductive Sciences, Center for Reproductive Sciences, University of California, San Francisco, San Francisco, CA; Pharmaceutical Sciences and Pharmacogenomics Graduate Program, University of California, San Francisco, San Francisco, CA; Robert Wood Johnson Medical School, Rutgers University, New Brunswick, NJ; Department of Biomedical Informatics, Columbia University, New York, NY

**Keywords:** endometriosis, electronic health records, comorbidities, unsupervised clustering

## Abstract

Endometriosis is a prevalent, complex, inflammatory condition associated with a diverse range of symptoms and comorbidities. Despite its substantial burden on patients, population-level studies that explore its comorbid patterns and heterogeneity are limited. In this retrospective case-control study, we analyzed comorbidities from over forty thousand endometriosis patients across six University of California medical centers using de-identified electronic health record (EHR) data. We found hundreds of conditions significantly associated with endometriosis, including genitourinary disorders, neoplasms, and autoimmune diseases, with strong replication across datasets. Clustering analyses identified patient subpopulations with distinct comorbidity patterns, including psychiatric and autoimmune conditions. This study provides a comprehensive analysis of endometriosis comorbidities and highlights the heterogeneity within the patient population. Our findings demonstrate the utility of EHR data in uncovering clinically meaningful patterns and suggest pathways for personalized disease management and future research on biological mechanisms underlying endometriosis.
