## Supplementary Table 1 for "Comorbidity analysis and clustering of endometriosis patients using electronic health records"

### Sheet: Supplementary Table 1
concept ID	concept name
139882	Endometriosis in scar of skin
194420	Endometriosis of fallopian tube
194421	Endometriosis of intestine
197033	Endometriosis of pelvic peritoneum
199881	Endometriosis of ovary
200461	Endometriosis of uterus
433527	Endometriosis (clinical)
608874	Endometriosis of left fallopian tube
608875	Endometriosis of right fallopian tube
608955	Endometriosis of left broad ligament
608956	Endometriosis of right broad ligament
608957	Endometriosis of left round ligament
608958	Endometriosis of right round ligament
4003678	Endometriosis of the spermatic cord following estrogen therapy
4019817	Endometriosis of broad ligament
4034015	Chocolate cyst of ovary
4034016	Endometriosis outside pelvis
4051345	Endometriosis of pleura
4058381	Endometriosis interna
4072148	Endometriosis of umbilicus
4127413	Endometriosis of myometrium
4132140	Endometriosis of pelvis
4146995	Cutaneous endometriosis
4176409	Endometriosis of lung
4182703	Endometriosis of round ligament
4187787	Deciduomatosis
4189364	Endometriosis of cervix
4195507	Endometriosis of uterosacral ligament
4200841	Endometriosis of rectovaginal septum
4211992	Endometriosis of vagina
4222798	Endometriosis of parametrium
4224161	Endometriosis of appendix
4260818	Endometriosis of colon
4264439	Extraovarian endometriosis
4272614	Endometriosis of the cul-de-sac
4276944	Endometriosis of bladder
4288543	External endometriosis
4307585	Endometriosis of vulva
4317964	Endometriosis of rectum
36713393	Endometriosis of small intestine
36713394	Endometriosis of thorax
36717630	Endometriosis of large intestine
37110261	Superficial endometriosis of pelvic peritoneum
37110262	Deep endometriosis
37117191	Superficial endometriosis of ovary
37119080	Peritoneal pockets and endometriosis
37209188	Bilateral endometriosis of ovaries
37209399	Endometriosis of right ovary
37209400	Endometriosis of left ovary
