## Supplementary Table 2 for "Comorbidity analysis and clustering of endometriosis patients using electronic health records"

### Sheet: Supplementary Table 2
concept name	average odds ratio	aggregate p-value	# of cases with	# of controls with (average)	# of cases without	# of controls without (average)
Uterine adenomyosis	181.023	0	1274	12	17785	19047
Female pelvic peritoneal adhesions	51.123	0	2004	45.267	17055	19013.7
Noninflammatory disorder of the female genital organs	30.233	0	2688	116.7	16371	18942.3
Pain in female pelvis	26.253	0	1814	96.133	17245	18962.9
Pain in pelvis	19.175	0	4779	416.9	14280	18642.1
Cyst of ovary	15.99	0	5379	483.3	13680	18575.7
Dysmenorrhea	15.847	0	3416	261.267	15643	18797.7
Polyp of corpus uteri	14.072	0	1899	169.967	17160	18889
Uterine leiomyoma	13.797	0	4810	477.567	14249	18581.4
Leiomyoma	12.275	0	2176	224.867	16883	18834.1
Excessive and frequent menstruation	9.067	0	2471	328.8	16588	18730.2
Female genital organ symptoms	8.579	0	3262	449.667	15797	18609.3
Disorder of female genital organs	7.915	0	2836	413.367	16223	18645.6
Preoperative state	5.604	0	4304	1037.67	14755	18021.3
Abdominal pain	3.49	0	4544	1573.9	14515	17485.1
Intramural leiomyoma of uterus	11.201	2.21e-286	1823	194.733	17236	18864.3
Genitourinary tract hemorrhage	11.069	4.22e-274	2056	259.567	17003	18799.4
Postoperative state	4.6	1.24e-272	4417	1297.4	14642	17761.6
Female infertility	4.994	8.21e-266	2975	719.2	16084	18339.8
Chronic pain	6.511	6.53e-254	3428	777.733	15631	18281.3
Disorder of menstruation	15.768	8.75e-253	1522	124.1	17537	18934.9
Abnormal uterine bleeding	13.04	9.35e-219	1461	148.167	17598	18910.8
Anxiety	4.689	8.94e-216	3874	1139.47	15185	17919.5
Menorrhagia	10.092	5.17e-212	1487	181.867	17572	18877.1
Chronic pelvic pain of female	62.918	5.64e-208	845	18.333	18214	19040.7
Anemia	3.479	1.58e-207	3888	1353.27	15171	17705.7
Primary malignant neoplasm of endometrium	39.889	5.35e-204	914	29.133	18145	19029.9
Migraine	3.988	3.24e-191	2726	798.233	16333	18260.8
Malignant neoplasm of endometrium of corpus uteri	33.718	8.02e-191	868	30.933	18191	19028.1
Depressive disorder	3.202	4.21e-180	3850	1456.8	15209	17602.2
Noninflammatory disorder of uterus	15	5.33e-178	1116	100.3	17943	18958.7
Irregular periods	4.245	1.8e-177	2206	591.233	16853	18467.8
Intra-abdominal and pelvic swelling, mass and lump	13.088	1.03e-171	1117	106	17942	18953
Constipation	3.98	2.34e-164	2509	732.2	16550	18326.8
Gastroesophageal reflux disease	3.615	1.83e-159	3064	1026.13	15995	18032.9
Malignant neoplasm of uterus	23.542	5.75e-154	734	35.467	18325	19023.5
Dyspareunia	8.883	9.4e-153	1271	174.2	17788	18884.8
Urinary tract infectious disease	2.559	7.21e-152	3129	1360.37	15930	17698.6
Malignant tumor of ovary	10.302	5.55e-147	842	86.4	18217	18972.6
Dysuria	4.282	3.38e-145	1910	507.033	17149	18552
Primary malignant neoplasm of ovary	21.391	4.36e-143	722	38.867	18337	19020.1
Primary malignant neoplasm of uterus	34.595	2.55e-142	637	22.1	18422	19036.9
Peritoneal adhesion	10.733	2e-138	892	91.967	18167	18967
Subserous leiomyoma of uterus	11.085	3.65e-137	908	94.667	18151	18964.3
Submucous leiomyoma of uterus	11.727	1.33e-134	886	89	18173	18970
Noninflammatory disorder of the vagina	4.533	3.79e-134	1799	455.833	17260	18603.2
Disorder of uterus	14.495	4.54e-134	763	58.533	18296	19000.5
Finding of abdomen	7.06	1.34e-130	1023	155.367	18036	18903.6
Mass of uterine adnexa	20.665	8.36e-128	699	39.833	18360	19019.2
Benign neoplasm of soft tissue	8.031	3.85e-124	1130	176.667	17929	18882.3
Inflammatory disease of the uterus	28.575	6.63e-122	571	22.133	18488	19036.9
Low back pain	3.059	9.01e-122	2935	1121.2	16124	17937.8
Pelvic floor dysfunction	17.315	2.74e-121	811	71.7	18248	18987.3
Left lower quadrant pain	5.943	8.88e-118	1125	209.733	17934	18849.3
Malignant neoplasm of corpus uteri, excluding isthmus	13.758	4.99e-116	613	46.867	18446	19012.1
Right lower quadrant pain	5.255	9.19e-115	1206	253.733	17853	18805.3
Pelvic mass	21.011	2.54e-114	637	36.033	18422	19023
Metabolic syndrome X	20.706	5.8e-114	649	39.533	18410	19019.5
Nausea	3.557	2.98e-110	1959	620	17100	18439
Disorder of muscle	9.333	3.06e-104	955	137.5	18104	18921.5
Menopausal symptom	5.801	8.65e-104	928	172.333	18131	18886.7
Fatigue	4.846	9.81e-104	2120	602.7	16939	18456.3
Backache	2.805	9.47e-100	2316	917.767	16743	18141.2
Postmenopausal bleeding	9.063	4.42e-99	926	136.033	18133	18923
Abnormal cervical Papanicolaou smear	3.786	7.08e-99	1547	455.667	17512	18603.3
Benign neoplasm of ovary	13.502	8.89e-99	526	40.8	18533	19018.2
Postoperative nausea and vomiting	8.468	9.37e-99	1164	202.8	17895	18856.2
Finding of menstrual bleeding	5.834	6.9e-98	797	143.667	18262	18915.3
Increased frequency of urination	4.442	9.32e-98	1183	290.667	17876	18768.3
Anxiety disorder	5.134	4.68e-95	2429	710.167	16630	18348.8
Breast lump	3.374	1.17e-93	1863	616.967	17196	18442
Chest pain	2.489	5.52e-93	2960	1345.43	16099	17713.6
Headache	2.51	9.52e-93	2765	1229.67	16294	17829.3
Obesity	3.028	3.44e-91	2096	780.433	16963	18278.6
Diarrhea	3.106	4.44e-91	1934	692.5	17125	18366.5
Noninflammatory cervical disorder	5.888	1.55e-90	772	138.3	18287	18920.7
Asthma	2.477	5.16e-87	2415	1067.67	16644	17991.3
Irritable bowel syndrome	5.871	1.94e-86	1005	200.333	18054	18858.7
Urinary incontinence	5.023	9.21e-86	1048	232.933	18011	18826.1
Gastroesophageal reflux disease without esophagitis	5.057	9.88e-82	1952	563.333	17107	18495.7
Joint pain	2.76	2.18e-81	1969	779.467	17090	18279.5
Abnormal menstrual cycle	9.786	6.51e-81	759	108.467	18300	18950.5
Allergic condition	3.191	1.74e-78	2010	737.2	17049	18321.8
Cyst of left ovary	18.077	2.86e-78	451	32	18608	19027
Hypertensive disorder	2.747	1.01e-77	2848	1221.33	16211	17837.7
Hemorrhoids	4.51	6.14e-76	1376	376.533	17683	18682.5
Urogenital finding	9.214	3.02e-75	678	97.433	18381	18961.6
Mammography abnormal	4.607	1.33e-73	1097	279.633	17962	18779.4
Insomnia	4.114	1.55e-72	1620	489.433	17439	18569.6
Vaginal bleeding	4.958	5.72e-72	795	171.933	18264	18887.1
Chronic salpingitis	49.038	8.87e-71	313	<10	18746	19049.7
Eruption	2.583	7.38e-70	2115	899.767	16944	18159.2
Disorder of intestine	5.508	2.97e-69	1186	286.4	17873	18772.6
Intermenstrual bleeding - irregular	5.897	4.11e-69	602	106.033	18457	18953
Allergic rhinitis	2.66	1.05e-68	1832	749.133	17227	18309.9
Palpitations	3.2	8.37e-68	1965	728.767	17094	18330.2
Pain in female genitalia on intercourse	14.407	1.49e-67	531	56.033	18528	19003
Dizziness and giddiness	2.942	7.17e-67	1827	696.033	17232	18363
Acquired absence of cervix and uterus	11.389	7.91e-67	445	41.733	18614	19017.3
Hypothyroidism	2.781	1.38e-66	2186	903	16873	18156
Generalized abdominal pain	4.327	6.54e-66	834	207.2	18225	18851.8
Postmenopausal state	5.716	8.83e-66	786	155.633	18273	18903.4
Dyspnea	2.626	3.78e-64	2158	926.833	16901	18132.2
Persistent pain following procedure	5.817	7.57e-64	1242	303.033	17817	18756
Hypertrophy of uterus	9.382	1.78e-62	450	51.833	18609	19007.2
Migraine with aura	5.263	2.31e-62	903	206.2	18156	18852.8
Uncomplicated asthma	5.52	6.33e-62	1181	303.4	17878	18755.6
Major depression, single episode	4.56	1.47e-61	1506	444.267	17553	18614.7
Corpus luteum cyst	13.415	2.18e-61	359	29.1	18700	19029.9
Urgent desire to urinate	5.855	2.46e-61	794	163.133	18265	18895.9
Pain in limb	2.409	2.96e-61	1613	707.367	17446	18351.6
Benign neoplasm of left ovary	28.925	5.09e-61	321	15.1	18738	19043.9
Epigastric pain	3.343	6.18e-61	1223	403.9	17836	18655.1
Benign neoplasm of body of uterus	66.775	1.38e-60	261	<10	18798	19053.6
Increased cancer antigen 125	27.57	2.77e-60	294	12.067	18765	19046.9
Cyst of right ovary	15.729	2.81e-59	395	32.533	18664	19026.5
Anxiety state	2.684	3.23e-59	1163	452.3	17896	18606.7
Neck pain	2.806	1.06e-58	1906	775.3	17153	18283.7
Female infertility of tubal origin	10.589	1.87e-58	394	40.8	18665	19018.2
Iron deficiency anemia due to blood loss	5.852	2.48e-58	618	118.1	18441	18940.9
Endometrial hyperplasia	18.78	6.18e-58	337	20.8	18722	19038.2
Blood in urine	3.289	1.06e-57	868	274.5	18191	18784.5
Pain of breast	4.165	3.5e-57	990	278.233	18069	18780.8
Nausea and vomiting	2.459	1.3e-56	1425	610.4	17634	18448.6
Chronic salpingo-oophoritis	23.509	1.51e-56	268	12.233	18791	19046.8
Female stress incontinence	5.082	5.6e-56	822	198.2	18237	18860.8
Follicular cyst of ovary	15.818	6.43e-56	313	21.367	18746	19037.6
Benign neoplasm of right ovary	28.718	3.72e-55	302	15.467	18757	19043.5
Menometrorrhagia	10.701	4.75e-55	444	52.9	18615	19006.1
Finding of frequency of urination	7.084	7.11e-55	769	156.833	18290	18902.2
Abnormal sexual function	30.439	1.7e-54	297	14.9	18762	19044.1
Adenocarcinoma of endometrium	57.608	2.12e-54	263	<10	18796	19052.3
Iron deficiency anemia	3.583	2.72e-54	1055	330.567	18004	18728.4
Lower abdominal pain	8.362	3.12e-54	615	97.867	18444	18961.1
Disorder of peritoneum	16.942	1.21e-53	315	21.067	18744	19037.9
Female	7.065	5.68e-53	596	106.4	18463	18952.6
Chronic interstitial cystitis	15.987	1.07e-52	322	24.133	18737	19034.9
Abdominal distension, gaseous	7.063	1.09e-52	796	170.1	18263	18888.9
Female pelvic inflammatory disease	7.328	1.31e-52	401	56.8	18658	19002.2
Intrauterine synechiae	12.849	3.13e-52	375	36.633	18684	19022.4
Postoperative pain	6.806	1.28e-51	540	93.333	18519	18965.7
Primary malignant neoplasm of fallopian tube	54.578	2.3e-51	252	<10	18807	19051.4
Atrophic vaginitis	6.033	3.29e-51	884	195.633	18175	18863.4
Disorder of endocrine ovary	5.01	1.33e-50	582	121.067	18477	18937.9
Vitamin D deficiency	3.795	8.22e-50	1665	576.5	17394	18482.5
Malaise	4.056	4.17e-49	957	275.033	18102	18784
Uterus problem	15.534	5.12e-49	284	20.167	18775	19038.8
Follicular cyst of left ovary	53.994	3.03e-48	221	<10	18838	19053.7
Abdominal bloating	7.853	4.1e-48	546	93.367	18513	18965.6
Arthritis	4.1	4.86e-48	1339	410.267	17720	18648.7
Internal hemorrhoids	4.421	9.14e-48	554	131.633	18505	18927.4
Endometrial intraepithelial neoplasia	60.021	5.62e-47	213	<10	18846	19053.7
Mass of ovary	21.851	6.44e-47	252	14.2	18807	19044.8
Vaginal discharge	5.396	1.17e-46	580	123.767	18479	18935.2
Menopausal syndrome	7.499	2.08e-46	871	200.267	18188	18858.7
Atrophy of vagina	11.374	2.25e-46	453	63.3	18606	18995.7
Fibrocystic disease of breast	3.886	4.27e-46	645	172.633	18414	18886.4
Cyst of bilateral ovaries	30.922	4.63e-46	280	13.733	18779	19045.3
Urge incontinence of urine	5.527	4.97e-46	521	106.667	18538	18952.3
Acute vaginitis	6.969	7.21e-46	652	133.933	18407	18925.1
Follicular cyst of right ovary	63.98	9.58e-46	206	<10	18853.1	19054.2
Atypical endometrial hyperplasia	39.159	3.65e-45	211	<10	18848	19052.3
Muscle pain	6.289	5.93e-45	824	196.2	18235	18862.8
Primary ovarian failure	6.218	4.45e-43	544	105.3	18515	18953.7
Right upper quadrant pain	3.726	4.57e-43	770	226.967	18289	18832
Cervicitis and endocervicitis	3.695	5.89e-43	613	172.7	18446	18886.3
Shoulder joint pain	2.917	6.75e-42	1463	578.767	17596	18480.2
Flushing	6.749	1.09e-41	610	123.167	18449	18935.8
Sleep disorder	6.675	1.5e-41	742	164.867	18317	18894.1
Flatulence, eructation and gas pain	4.146	2.95e-41	514	129.133	18545	18929.9
Gastritis	3.257	6.74e-40	704	226.867	18355	18832.1
Tachycardia	2.827	7.64e-40	1066	410.467	17993	18648.5
Amenorrhea	2.627	1.75e-39	1074	435.367	17985	18623.6
Blood chemistry abnormal	3.452	2.2e-39	1086	372.967	17973	18686
Pain	3.948	7.64e-39	1206	394.067	17853	18664.9
Leukorrhea	3.435	1.23e-38	559	167.633	18500	18891.4
Polyp of cervix	7.837	2.64e-38	408	66.367	18651	18992.6
Postprocedural state finding	2.687	1.58e-37	1002	394.833	18057	18664.2
Migraine without aura	3.134	5.26e-37	829	284.833	18230	18774.2
Gestation period, 8 weeks	4.295	9.22e-37	843	256.833	18216	18802.2
Acute stress disorder	4.527	1.11e-36	571	141.667	18488	18917.3
Pain of knee region	3.673	1.14e-36	1343	480.6	17716	18578.4
Neoplasm of uncertain behavior of left ovary	54.651	1.7e-36	188	<10	18871	19053.6
Shoulder pain	3.944	2.22e-36	1043	340.333	18016	18718.7
Acquired absence of organ	5.001	4.5e-36	791	210.4	18268	18848.6
Radiology result abnormal	5.52	7.93e-36	545	121.1	18514	18937.9
Acute pain	4.349	1.26e-35	755	217.533	18304	18841.5
Neoplasm of uncertain behavior of right ovary	49.445	1.91e-35	190	<10	18869	19053.3
Spasm	4.134	5.24e-35	690	192.6	18369	18866.4
Complication of procedure	2.907	7.6e-35	670	238	18389	18821
Retention of urine	4.067	2.23e-34	540	142.533	18519	18916.5
Indigestion	3.619	2.63e-34	536	154.233	18523	18904.8
Seborrheic keratosis	4.384	2.73e-34	955	287.167	18104	18771.8
Prediabetes	4.188	3.02e-34	760	224.467	18299	18834.5
Disorder of digestive system	6.121	3.15e-34	669	153.1	18390	18905.9
Chronic low back pain	4.992	5.16e-34	791	212.967	18268	18846
Abnormal findings on diagnostic imaging of breast	4.154	8.84e-34	869	267.167	18190	18791.8
Hypercholesterolemia	3.566	1.13e-33	898	296.867	18161	18762.1
Fibromyalgia	5.969	1.13e-33	508	105.567	18551	18953.4
Pelvic and perineal pain	34.779	1.54e-33	213	14	18846	19045
Disorder of the genitourinary system	8.006	1.65e-33	262	35.633	18797	19023.4
Kidney stone	3.312	1.84e-33	764	250.6	18295	18808.4
Acute posthemorrhagic anemia	3.4	1.91e-33	766	251.233	18293	18807.8
Sciatica	3.74	2.52e-33	670	200.833	18389	18858.2
Polycystic ovary syndrome	4.802	3.12e-33	563	138.633	18496	18920.4
Lymphadenopathy	2.722	4.95e-33	804	308.233	18255	18750.8
Neoplasm of uncertain behavior of ovary	15.752	5.64e-33	205	14.867	18854	19044.1
Stress	4.789	7.17e-33	570	139.367	18489	18919.6
Menopause finding	8.502	2.11e-32	357	54.233	18702	19004.8
Obstructive sleep apnea syndrome	3.838	2.45e-32	1063	358.233	17996	18700.8
Vulval and/or perineal noninflammatory disorders	4.477	3.29e-32	544	139.767	18515	18919.2
Skin sensation disturbance	2.725	3.32e-32	732	278.733	18327	18780.3
Morbid obesity	3.102	3.7e-32	879	310.567	18180	18748.4
Primary malignant neoplasm of uterine cervix	8.464	4.58e-32	274	35.733	18785	19023.3
Acute pharyngitis	2.058	8.15e-32	1121	563.533	17938	18495.5
Peritonitis	9.624	3.04e-31	223	25.567	18836	19033.4
Hematuria syndrome	5.351	3.75e-31	484	111.967	18575	18947
Acquired hypothyroidism	3.568	4.17e-31	779	256.1	18280	18802.9
Noninflammatory disorder of broad ligament	16.453	4.21e-31	195	13.467	18864	19045.5
Noninflammatory disorder of fallopian tube	16.453	4.21e-31	195	13.467	18864	19045.5
Noninflammatory disorder of ovary	16.417	4.21e-31	195	13.5	18864	19045.5
Chronic pain syndrome	8.137	4.68e-31	391	68.5	18668	18990.5
Ectopic pregnancy	4.77	6.37e-31	355	77.2	18704	18981.8
Foot pain	4.353	1.16e-30	884	275.4	18175	18783.6
Menopause present	6.159	1.39e-30	674	160.1	18385	18898.9
Diminished ovarian reserve	6.969	2.35e-30	382	64.867	18677	18994.1
Incontinence	4.848	2.84e-30	340	74.4	18719	18984.6
Dysthymia	3.203	3.8e-30	530	171.467	18529	18887.5
Prolapse of female genital organs	8.099	5.31e-30	332	51.533	18727	19007.5
Postsurgical menopause	31.695	5.69e-30	170	<10	18889	19050.5
Disorder of thyroid gland	3.103	8.46e-30	1123	426.767	17936	18632.2
Ascites	3.1	9.69e-30	564	188.633	18495	18870.4
Acute postoperative pain	4.699	1.14e-29	454	109.167	18605	18949.8
Chronic abdominal pain	11.166	1.56e-29	250	27.3	18809	19031.7
Gastrointestinal symptom	9.81	3.79e-29	351	55.933	18708	19003.1
Hydronephrosis	3.742	5.74e-29	445	123.767	18614	18935.2
Hemorrhage of rectum and anus	3.821	5.86e-29	583	165.2	18476	18893.8
Benign neoplasm of fallopian tubes and uterine ligaments	49.241	6.39e-29	154	<10	18905	19054
Dizziness	3.981	6.47e-29	614	180.9	18445	18878.1
Candidiasis of vagina	4.808	1.73e-28	424	99.1	18635	18959.9
Disorder of skin	2.948	2.23e-28	673	240.833	18386	18818.2
Abnormal cervical smear	2.742	2.73e-28	763	290.267	18296	18768.7
Chronic sinusitis	2.649	3.08e-28	700	276.1	18359	18782.9
Mixed urinary incontinence	8.364	3.93e-28	332	56.2	18727	19002.8
Bladder pain	18.15	4.95e-28	195	16.3	18864	19042.7
Acute sinusitis	2.723	7.2e-28	570	215.2	18489	18843.8
Disorder of skin and/or subcutaneous tissue	3.156	7.32e-28	933	339.3	18126	18719.7
Upper respiratory infection	4.076	9.31e-28	554	156.667	18505	18902.3
Illness	6.833	1.14e-27	376	69.5	18683	18989.5
Candida infection of genital region	5.174	1.25e-27	532	128.867	18527	18930.1
Dysplasia of cervix	2.684	1.33e-27	600	231	18459	18828
Benign neoplastic disease	6.679	1.99e-27	295	49.5	18764	19009.5
Disorder of connective tissue	5.627	2.3e-27	274	51.033	18785	19008
Benign neoplasm of skin	2.482	3.44e-27	845	359.1	18214	18699.9
Primary malignant neoplasm of the peritoneum	19.507	4.03e-27	169	10.1	18890	19048.9
Mucous polyp of cervix	6.406	4.47e-27	243	39.3	18816	19019.7
Malposition of uterus	12.737	5.32e-27	205	19.933	18854	19039.1
Presbyopia	3.63	8.54e-27	660	209.133	18399	18849.9
Abnormal vaginal bleeding	7.572	9.74e-27	269	40.8	18790	19018.2
Endometrial carcinoma	53.037	2.43e-26	137	<10	18922	19054.3
Iron deficiency	6.421	4.15e-26	435	95.4	18624	18963.6
Perimenopausal state	6.927	6.18e-26	352	66.3	18707	18992.7
Pregnancy resulting from assisted conception	5.914	7.42e-26	401	90.1	18658	18968.9
Visual disturbance	2.98	9.48e-26	753	274.167	18306	18784.8
Vaginitis	4.534	1.94e-25	349	82.967	18710	18976
Skin lesion	4.915	3.29e-25	559	152.467	18500	18906.5
Anesthesia of skin	4.623	5.01e-25	630	187.2	18429	18871.8
Abnormal cytology findings	2.894	5.86e-25	534	192	18525	18867
Disorder of breast	3.962	9.14e-25	737	238.8	18322	18820.2
Recurrent miscarriage	6.172	1.08e-24	374	76.933	18685	18982.1
Malignant tumor of cervix	4.186	3.15e-24	310	76.267	18749	18982.7
Cervical atypism	2.821	3.88e-24	685	255.367	18374	18803.6
Acute cystitis	3.66	3.96e-24	555	170.133	18504	18888.9
Posttraumatic stress disorder	4.624	4.44e-24	492	128.6	18567	18930.4
Genetic predisposition	6.925	4.76e-24	523	120.133	18536	18938.9
Neuropathy	3.963	6.32e-24	500	143.5	18559	18915.5
Paresthesia	4.284	7.41e-24	700	222.4	18359	18836.6
Bacterial vaginosis	4.192	9.48e-24	421	109.667	18638	18949.3
Menopausal flushing	13.691	9.61e-24	212	23.833	18847	19035.2
Mass of left ovary	40.541	1.38e-23	134	<10	18925.1	19053.2
Complication of surgical procedure	3.75	1.64e-23	596	187.367	18463	18871.6
Bowel problem	7.413	1.74e-23	391	73.667	18668	18985.3
Allergic disposition	3.851	2.07e-23	538	160.4	18521	18898.6
Hydrosalpinx	41.775	2.35e-23	141	<10	18918	19053.3
Sexually transmitted infectious disease	2.944	2.41e-23	492	173.233	18567	18885.8
Generalized hyperhidrosis	3.954	2.82e-23	382	104.1	18677	18954.9
Acquired absence of genital organ	5.028	4.55e-23	244	50.133	18815	19008.9
Benign neoplasm of uterus	49.131	1.13e-22	133	<10	18926	19054
Abnormal urine	4.825	2.84e-22	355	87.8	18704	18971.2
Malignant epithelial tumor of ovary	18.763	2.86e-22	124	<10	18935	19051.7
Pruritus of genital organs	3.31	5.2e-22	347	107.1	18712	18951.9
Abnormality of organs AND/OR soft tissues of pelvis affecting pregnancy	4.053	6.51e-22	364	97.267	18695	18961.7
Nocturia	5.675	7.84e-22	293	60.367	18766	18998.6
Disorder of pelvis	39.707	7.99e-22	127	<10	18932	19053.8
Anorectal disorder	4.594	1.04e-21	461	121.267	18598	18937.7
Disease of liver	2.845	1.42e-21	681	259.7	18378	18799.3
Atypical squamous cells of undetermined significance on cervical Papanicolaou smear	3.658	2.04e-21	723	242.033	18336	18817
Lack or loss of sexual desire	6.663	3.18e-21	219	37.333	18840	19021.7
Left upper quadrant pain	4.578	3.19e-21	333	82.033	18726	18977
Migraine without aura, not refractory	6.216	3.52e-21	429	101	18630	18958
Generalized anxiety disorder	4.156	3.84e-21	631	191.8	18428	18867.2
Intestinal obstruction	3.951	4.12e-21	337	89.433	18722	18969.6
Easy bruising	4.741	5.77e-21	396	99.067	18663	18959.9
Primary malignant neoplasm of pelvis	24.955	6.6e-21	139	<10	18920	19051.9
Disorder of bladder	7.236	7.16e-21	256	42.233	18803	19016.8
Chronic rhinitis	3.538	8.68e-21	580	193.833	18479	18865.2
Urinary symptoms	6.647	8.89e-21	285	53.933	18774	19005.1
Chronic gastritis	6.491	1.01e-20	311	66.767	18748	18992.2
Genuine stress incontinence	6.883	1.7e-20	277	52.533	18782	19006.5
Imaging of genitourinary system abnormal	10.491	2.94e-20	158	17.267	18901	19041.7
Pregnancy test negative	3.875	3.72e-20	336	91.633	18723	18967.4
Mass of right ovary	30.004	3.74e-20	122	<10	18937	19052.3
Complex atypical endometrial hyperplasia	53.832	4e-20	104	<10	18955	19056.3
Vulvodynia	9.196	6.54e-20	185	24.833	18874	19034.2
Senile hyperkeratosis	4.926	6.57e-20	935	307.333	18124	18751.7
Female infertility associated with anovulation	4.215	6.79e-20	381	99.033	18678	18960
Generalized aches and pains	3.245	6.9e-20	407	131.967	18652	18927
Primary malignant neoplasm of body of uterus	34.605	6.94e-20	114	<10	18945	19054.1
Secondary malignant neoplasm of intrapelvic lymph nodes	8.633	7.68e-20	158	19.367	18901	19039.6
Blood glucose abnormal	5.023	8.65e-20	360	86.933	18699	18972.1
Arthralgia of the ankle and/or foot	2.545	9.54e-20	858	363.4	18201	18695.6
Primary malignant neoplasm of myometrium	52.829	1.08e-19	116	<10	18943.1	19055.5
Imaging of abdomen abnormal	5.949	1.11e-19	279	56.833	18780	19002.2
Inflammatory disease of female genital structure	12.657	1.91e-19	145	13.1	18914	19045.9
Sore throat symptom	3.664	2.22e-19	411	124	18648	18935
Female genitalia finding	3.257	4.84e-19	380	121.767	18679	18937.2
Climacteric flushing	12.328	5.11e-19	186	22.767	18873	19036.2
Bacterial infectious disease	3.221	5.67e-19	504	170	18555	18889
Disorder of immune function	6.372	6.14e-19	344	69.3	18715	18989.7
Vulvovaginitis	2.364	6.17e-19	910	415.633	18149	18643.4
Hand pain	4.727	7.69e-19	524	150.467	18535	18908.5
Vaginal dryness	10.047	9.2e-19	282	44.667	18777	19014.3
Breast cancer genetic marker of susceptibility negative	23.344	1.55e-18	132	<10	18927	19049.5
Disorder of immune structure	27.026	1.65e-18	152	10.933	18907	19048.1
Vertigo	3.7	1.69e-18	412	125.533	18647	18933.5
Adhesion of pelvis	72.449	2.48e-18	84	<10	18975.3	19058.2
Loss of hair	4.798	2.8e-18	372	94.367	18687	18964.6
Neoplasm of ovary	20.118	3.8e-18	116	<10	18943	19051.8
Tension-type headache	2.886	5.45e-18	347	122.967	18712	18936
Lumbago with sciatica	5.53	6.95e-18	497	130.567	18562	18928.4
Candidal vulvovaginitis	2.728	9.31e-18	482	184.133	18577	18874.9
Myofascial pain	10.115	1.08e-17	243	42.233	18816	19016.8
Primary female infertility	6.004	1.52e-17	270	54	18789	19005
Multiple joint pain	3.327	1.88e-17	325	101.733	18734	18957.3
Steatosis of liver	4.589	2.03e-17	499	137.733	18560	18921.3
Adenocarcinoma of uterus	48.408	2.52e-17	90	<10	18969.1	19056.7
Sinusitis	3.332	2.6e-17	372	118.733	18687	18940.3
Carpal tunnel syndrome	2.951	3.44e-17	652	248.4	18407	18810.6
Vaginal wall prolapse	6.028	4.12e-17	180	32.1	18879	19026.9
Neoplastic disease	2.984	4.4e-17	423	148.267	18636	18910.7
Gestation less than 9 weeks	5.063	4.41e-17	352	90.933	18707	18968.1
Breast signs and symptoms	4.387	4.45e-17	281	70.9	18778	18988.1
Cramp	4.957	5.33e-17	242	55	18817	19004
Heartburn	3.547	5.36e-17	425	131.633	18634	18927.4
Candidiasis	3.033	5.67e-17	419	144.6	18640	18914.4
Transformed migraine	6.618	6.13e-17	322	70.367	18737	18988.6
Hiatal hernia	6.307	7.33e-17	266	51.067	18793	19007.9
Lower urinary tract infectious disease	3.792	8.21e-17	338	95.3	18721	18963.7
Altered sensation of skin	3.958	9.59e-17	375	109.467	18684	18949.5
Depressive episode	4.493	1.14e-16	360	96.533	18699	18962.5
Postprocedural asymptomatic ovarian failure	31.242	1.2e-16	108	<10	18951	19053.1
Uterovaginal prolapse	11.07	1.76e-16	164	19.8	18895	19039.2
Primary malignant neoplasm of endocervix	13.451	1.97e-16	132	11.767	18927	19047.2
Female infertility of uterine origin	20.079	2.44e-16	117	<10	18942	19050.2
Recurrent disease	4.631	4.06e-16	317	80.3	18742	18978.7
Irritable bowel syndrome with diarrhea	14.082	6.19e-16	219	32.7	18840	19026.3
Residual hemorrhoidal skin tags	4.333	7.45e-16	402	117.433	18657	18941.6
Carcinoma in situ of uterine cervix	3.41	7.58e-16	295	89.267	18764	18969.7
Secondary malignant neoplasm of trunk	8.275	9.88e-16	144	19.133	18915	19039.9
Endometrium thickened	16.496	1.63e-15	126	10.633	18933	19048.4
Disturbance in sleep behavior	3.736	2.33e-15	284	79.333	18775	18979.7
Seasonal allergy	3.001	2.5e-15	472	171.8	18587	18887.2
Abnormal vision	5.648	2.59e-15	319	77.933	18740	18981.1
Sebaceous cyst of skin	2.628	2.6e-15	407	158.633	18652	18900.4
Evaluation finding	3.303	2.62e-15	283	88.733	18776	18970.3
Reduced libido	7.381	2.68e-15	229	44.333	18830	19014.7
Rectal hemorrhage	4.925	2.83e-15	285	69.967	18774	18989
Ovarian failure	5.168	3.83e-15	228	48.867	18831	19010.1
Overactive bladder	6.629	3.95e-15	298	59.633	18761	18999.4
Premenstrual tension syndrome	4.395	4.04e-15	246	59.267	18813	18999.7
Mixed anxiety and depressive disorder	5.14	4.33e-15	391	102.767	18668	18956.2
Feeling stressed	4.959	6.22e-15	271	64.933	18788	18994.1
Imaging result abnormal	5.889	1.06e-14	232	49.833	18827	19009.2
Disorder of musculoskeletal system	4.814	1.17e-14	405	113.767	18654	18945.2
Hypertrophic condition of skin	3.386	1.58e-14	422	140.533	18637	18918.5
Solitary cyst of breast	3.634	1.58e-14	329	101.767	18730	18957.2
Pain associated with defecation	60.142	1.66e-14	74	<10	18985.3	19058.1
Disorder of hemostatic system	7.576	2.04e-14	209	37.1	18850	19021.9
Chronic back pain	4.953	2.09e-14	275	65.8	18784	18993.2
Cobalamin deficiency	5.32	2.44e-14	280	68.867	18779	18990.1
Adjustment disorder	3.338	2.44e-14	350	109.4	18709	18949.6
Night sweats	7.632	3.16e-14	173	28.067	18886	19030.9
Hemorrhagic cyst of ovary	16.399	3.33e-14	118	10.233	18941	19048.8
Plantar fascial fibromatosis	3.968	4.24e-14	353	105.333	18706	18953.7
Adjustment disorder with depressed mood	3.901	5.86e-14	317	89.567	18742	18969.4
Primary malignant neoplasm of retroperitoneum	13.912	6.29e-14	121	10.733	18938	19048.3
Tinnitus	3.584	6.46e-14	459	152.467	18600	18906.5
Non-scarring alopecia	4.774	7.67e-14	462	133.733	18597	18925.3
Herpes simplex	2.661	7.7e-14	462	179.033	18597	18880
Severe obesity	5.389	9.95e-14	315	79.633	18744	18979.4
Acute abdominal pain	7.005	1.01e-13	181	30.467	18878	19028.5
Miscarriage	2.657	1.12e-13	359	138.933	18700	18920.1
Pruritus of vagina	5.594	1.21e-13	221	47.6	18838	19011.4
Infectious disorder of kidney	4.409	1.38e-13	177	41.4	18882	19017.6
Atrophy of skeletal muscle of pelvis	15.268	2.73e-13	125	12.567	18934	19046.4
Recurrent major depressive episodes, moderate	4.946	3.51e-13	287	72.433	18772	18986.6
Infertile	6.717	3.91e-13	149	24.067	18910	19034.9
Upper abdominal pain	6.904	4.41e-13	193	37.3	18866	19021.7
Moderate recurrent major depression	4.888	6.04e-13	306	80	18753	18979
Polyneuropathy due to drug	5.144	6.23e-13	201	44.567	18858	19014.4
Pain in both feet	6.911	6.84e-13	252	57.367	18807	19001.6
Neoplastic disease of uncertain behavior	4.266	7.64e-13	283	75.867	18776	18983.1
Unexplained infertility	5.53	7.72e-13	229	49.9	18830	19009.1
Microscopic specimen observation	2.659	8.54e-13	324	125.2	18735	18933.8
Postcoital bleeding	5.062	9.32e-13	151	31.333	18908	19027.7
Miscarriage without complication	3.201	9.58e-13	356	122.2	18703	18936.8
Breast finding	4.361	1.47e-12	213	52.7	18846	19006.3
Lentiginosis	4.34	1.53e-12	848	302.733	18211	18756.3
Threatened miscarriage	2.456	1.67e-12	337	139.6	18722	18919.4
Skin finding	5.329	2.01e-12	301	75.033	18758	18984
Chronic nonalcoholic liver disease	3.078	2.06e-12	262	87.333	18797	18971.7
Blurring of visual image	4.512	2.79e-12	320	85.167	18739	18973.8
Numbness and tingling sensation of skin	4.671	2.97e-12	298	80.633	18761	18978.4
Melanocytic nevus of trunk	4.07	3.05e-12	1052	408.633	18007	18650.4
Benign neoplasm of skin of trunk	2.124	3.35e-12	720	354.033	18339	18705
Environmental allergy	3.993	3.41e-12	291	86.6	18768	18972.4
Secondary malignant neoplasm of ovary	7.879	3.44e-12	109	14.967	18950	19044
Endocrine, nutritional and metabolic disease complicating pregnancy, childbirth and puerperium	4.238	4.97e-12	380	112.7	18679	18946.3
Disorder associated with menstruation AND/OR menopause	19.501	5.58e-12	88	<10	18971	19053.6
Muscular dystrophy with predominantly proximal limb girdle distribution	20.236	6.57e-12	118	11.4	18941	19047.6
Pregnant	1.419	9.95e-12	2160	1578.03	16899	17481
Acute headache	6.102	1.03e-11	212	47	18847	19012
Cystitis	3.311	1.18e-11	248	77.033	18811	18982
Mass of uterus	16.263	1.56e-11	98	<10	18961	19051.2
Pruritus of vulva	5.329	1.59e-11	249	62.2	18810	18996.8
Neoplasm of uncertain behavior of uterus	26.176	2.05e-11	97	<10	18962	19053
Congenital uterine anomaly	6.486	2.17e-11	160	29.833	18899	19029.2
Lateral epicondylitis	3.669	2.27e-11	282	86.233	18777	18972.8
Mammographic microcalcification of breast	3.837	2.43e-11	236	67	18823	18992
Congenital duplication of uterus	6.943	2.66e-11	166	28.567	18893	19030.4
Hashimoto thyroiditis	2.93	2.74e-11	395	146.767	18664	18912.2
Flank pain	2.872	3.88e-11	334	119.033	18725	18940
Incomplete emptying of bladder	6.918	3.94e-11	152	27.533	18907	19031.5
Gastrointestinal complication	3.193	4.36e-11	236	76	18823	18983
Autoimmune thyroiditis	5.446	4.56e-11	351	97.267	18708	18961.7
Panic disorder without agoraphobia	3.298	5.71e-11	347	114.967	18712	18944
Disorder of appendix	12.258	7.3e-11	115	11.967	18944	19047
Benign neoplasm of ascending colon	6.572	7.75e-11	226	52.1	18833	19006.9
Genital warts	4.648	1.17e-10	144	32.567	18915	19026.4
Plantar fasciitis	4.689	1.51e-10	277	74.667	18782	18984.3
First trimester pregnancy	2.372	2e-10	1609	836.833	17450	18222.2
Complication occurring during pregnancy	2.153	2.15e-10	1126	579.333	17933	18479.7
Disorder of nasal sinus	2.962	2.33e-10	395	147.467	18664	18911.5
Spotting per vagina in pregnancy	3.338	2.59e-10	300	99.067	18759	18959.9
Hair follicle disorder	4.325	2.63e-10	366	112.633	18693	18946.4
Incisional hernia	4.322	2.63e-10	174	42.867	18885	19016.1
Specimen unsatisfactory for evaluation	3.75	2.73e-10	216	61.6	18843	18997.4
Umbilical hernia	4.361	2.76e-10	216	55.767	18843	19003.2
Nicotine dependence	3.543	2.78e-10	492	175.467	18567	18883.5
Gestation period, 11 weeks	3.631	3.14e-10	303	99.5	18756	18959.5
Hernia of anterior abdominal wall	4.485	3.19e-10	208	51.467	18851	19007.5
Gestation period, 10 weeks	3.915	3.38e-10	292	92.733	18767	18966.3
Sprain of ankle	2.024	4.7e-10	457	229.667	18602	18829.3
Lymphedema	5.392	5.36e-10	194	42.5	18865	19016.5
Mechanical complication of intrauterine contraceptive device	3.962	6.3e-10	186	50.9	18873	19008.1
Inflammation of cervix	3.859	1.01e-09	248	71.6	18811	18987.4
Missed miscarriage	2.775	1.14e-09	398	155.6	18661	18903.4
Lump in left breast	4.134	1.14e-09	374	118.867	18685	18940.1
Chronic fatigue syndrome	6.438	1.2e-09	256	58.133	18803	19000.9
Gallstone	2.587	1.73e-09	368	150.6	18691	18908.4
Cystocele	9.264	2.19e-09	160	27.6	18899	19031.4
Carcinoma of fallopian tube	36.842	2.25e-09	64	<10	18995.2	19056.5
Increased muscle tone	21.077	2.33e-09	90	<10	18969	19051.5
Ringing in ear	3.55	3.04e-09	246	75.5	18813	18983.5
Chronic neck pain	6.407	3.47e-09	197	45.2	18862	19013.8
Senile angioma	5.377	3.69e-09	357	106.033	18702	18953
Skin tag	5.203	4.27e-09	242	61.5	18817	18997.5
Bulky uterus	8.631	4.32e-09	121	16.4	18938	19042.6
Enlarged uterus	8.631	4.32e-09	121	16.4	18938	19042.6
Thyroid nodule	3.364	4.73e-09	425	153.833	18634	18905.2
Benign mammary dysplasia	3.862	5.97e-09	365	119.667	18694	18939.3
Vaginal pain	7.542	6.26e-09	137	24.7	18922	19034.3
Malignant neoplasm of endocervix	6.891	7.01e-09	100	15.567	18959	19043.4
Autoimmune disease	4.26	7.49e-09	270	74.933	18789	18984.1
Nontraumatic hemoperitoneum	6.038	8.79e-09	105	18.133	18954	19040.9
Ruptured cyst of ovary	7.246	9.73e-09	90	13.233	18969	19045.8
Neoplasm of intrapelvic lymph node	24.139	1.03e-08	57	<10	19002.1	19056.3
Not pregnant	4.713	1.2e-08	170	42.3	18889	19016.7
High risk pregnancy	1.844	1.22e-08	2015	1227.53	17044	17831.5
Secondary malignant neoplasm of right ovary	25.351	1.46e-08	65	<10	18994.1	19055.2
Cervical smear result	3.575	1.66e-08	204	60.833	18855	18998.2
Goiter	2.71	1.72e-08	299	115.633	18760	18943.4
Asherman syndrome	10.122	1.86e-08	109	15.067	18950	19043.9
Antepartum hemorrhage	2.418	1.98e-08	337	144.533	18722	18914.5
Deep venous thrombosis	3.496	2.4e-08	219	70.5	18840	18988.5
Uncertain viability of pregnancy	4.442	2.62e-08	315	100.767	18744	18958.2
Secondary malignant neoplasm of left ovary	28.29	3.75e-08	63	<10	18996.1	19055.5
Status migrainosus	7.347	3.89e-08	249	54.233	18810	19004.8
Small bowel bacterial overgrowth syndrome	17.291	4.45e-08	137	19.867	18922	19039.1
Rosacea	2.742	5.81e-08	489	203.533	18570	18855.5
Cyst of uterine adnexa	11.02	7.99e-08	85	<10	18974	19049.5
Hypertrophy of breast	3.418	8.18e-08	237	75.567	18822	18983.4
Stenosis of cervix	5.638	8.38e-08	128	26.4	18931	19032.6
Irritable bowel syndrome characterized by constipation	19.717	8.75e-08	126	15.8	18933	19043.2
Cervicovaginal cytology specimen unsatisfactory	4.958	9.4e-08	176	44.733	18883	19014.3
Endometritis	8.871	9.46e-08	96	12.5	18963	19046.5
Dehiscence of external surgical incision wound	3.882	1.04e-07	162	45.167	18897	19013.8
Mycosis	3.288	1.23e-07	224	73.2	18835	18985.8
At risk of malignancy	9.622	1.35e-07	108	16.567	18951	19042.4
Abdominal mass	6.652	2.04e-07	119	20.5	18940	19038.5
Malignant adenomatous neoplasm	7.319	2.32e-07	100	15.533	18959	19043.5
BRCA1 gene mutation positive	9.946	2.57e-07	116	18.233	18943	19040.8
Malignant tumor of fallopian tube	19.307	2.68e-07	62	<10	18997	19054.6
Accidental laceration during a procedure	11.241	3.08e-07	88	11.367	18971	19047.6
Lipoma (clinical)	3.929	5.52e-07	219	60.133	18840	18998.9
Pain of bilateral hands	7.444	5.54e-07	167	37.133	18892	19021.9
Tubo-ovarian abscess	27.497	5.62e-07	52	<10	19007.1	19056.4
Lesion of vulva	7.191	6.99e-07	129	23.867	18930	19035.1
Dermoid cyst	6.981	7.02e-07	104	16.533	18955	19042.5
Lump in right breast	3.803	7.61e-07	334	113.6	18725	18945.4
Positive measurement finding	2.031	7.72e-07	346	173.3	18713	18885.7
Subclinical hypothyroidism	4.371	7.95e-07	174	48.1	18885	19010.9
Mononeuropathy of lower limb	5.46	8.5e-07	124	26.133	18935	19032.9
Female infertility due to endometriosis	40.049	8.95e-07	39	<10	19021	19059.9
Benign tumor of breast	2.766	9.52e-07	206	76.367	18853	18982.6
Subacute and chronic vaginitis	9.243	1.1e-06	120	20.933	18939	19038.1
Abscess of peritoneum	4.635	1.19e-06	119	27.767	18940	19031.2
Breast composition	9.324	1.24e-06	108	18.133	18951	19040.9
Torsion of ovary	14.08	1.28e-06	62	<10	18997	19053.4
Primary malignant neoplasm of both ovaries	31.551	1.38e-06	48	<10	19011.2	19057.3
Genetic susceptibility to cancer	11.289	1.72e-06	125	20.6	18934	19038.4
Stricture of ureter	7.087	2.24e-06	113	19.267	18946	19039.7
Hematometra	7.265	2.28e-06	80	12.767	18979	19046.2
Hematosalpinx	41.117	2.3e-06	43	<10	19016.5	19058.9
Myalgia of pelvic floor	24.822	2.35e-06	64	<10	18995.1	19054.6
Complication of pregnancy, childbirth and/or puerperium	1.948	2.5e-06	758	413.067	18301	18645.9
Vaginospasm	6.178	2.53e-06	85	15.3	18974	19043.7
Fertility problem	6.1	2.69e-06	111	21.2	18948	19037.8
Bacterial enteritis	6.506	2.77e-06	114	22.133	18945	19036.9
Lynch syndrome	13.856	2.88e-06	69	<10	18990	19051.3
Abscess of female pelvis	25.47	3.06e-06	50	<10	19009.1	19056.2
Inconclusive mammography finding	7.419	3.45e-06	128	25.567	18931	19033.4
Mononeuropathy	18.092	3.91e-06	85	10.467	18974	19048.5
Genetic mutation	6.439	3.95e-06	211	53	18848	19006
Chronic uterine inflammatory disease	20.559	4.73e-06	51	<10	19008	19055.5
Refractory migraine without aura	2.554	6.06e-06	203	81.4	18856	18977.6
Migraine variants	3.622	6.55e-06	182	56.733	18877	19002.3
Benign endometrial hyperplasia	25.039	6.59e-06	60	<10	18999.1	19055.2
Radial styloid tenosynovitis	3.203	7.19e-06	207	71.167	18852	18987.8
Premenstrual dysphoric disorder	5.396	8.68e-06	117	26.7	18942	19032.3
Refractory migraine with aura	4.55	8.73e-06	150	38.4	18909	19020.6
Postartificial menopausal syndrome	25.824	9.79e-06	52	<10	19007	19055.8
Pain of left breast	6.926	9.93e-06	118	25.433	18941	19033.6
Ehlers-Danlos syndrome	7.062	9.98e-06	107	18.967	18952	19040
Malignant ascites	5.214	1.09e-05	106	22.4	18953	19036.6
Tumor of body of uterus affecting pregnancy	4.064	1.29e-05	206	62.8	18853	18996.2
Primary malignant neoplasm of uterine adnexa	29.401	1.46e-05	45	<10	19014.1	19057.1
Benign neoplasm of skin of lower limb	2.662	1.53e-05	359	151.1	18700	18907.9
Complex endometrial hyperplasia without atypia	26.545	1.8e-05	46	<10	19013	19056.5
Neoplasm of uncertain behavior of female genital organ	24.361	1.83e-05	60	<10	18999	19055.1
Hereditary non-polyposis colon cancer gene mutation positive	19.918	1.86e-05	56	<10	19003	19054
Tubal pregnancy	4.233	2.2e-05	104	25.833	18955	19033.2
Gestation period, 17 weeks	3.532	2.64e-05	207	69.633	18852	18989.4
Pigmented skin lesion	5.07	2.71e-05	118	28.233	18941	19030.8
Low grade squamous intraepithelial lesion on cervical Papanicolaou smear	2.306	3.37e-05	329	148.967	18730	18910
Ultrasound scan abnormal	7.441	4.58e-05	102	16.933	18957	19042.1
Tobacco dependence syndrome	2.811	4.94e-05	241	92.667	18818	18966.3
Mittelschmerz	6.857	4.95e-05	72	12.533	18987	19046.5
Alopecia	2.157	5.33e-05	472	226.6	18587	18832.4
Salpingitis	25.975	5.44e-05	40	<10	19019	19057.1
Bilateral carpal tunnel syndrome	5.194	6.67e-05	164	43.333	18895	19015.7
Early stage of pregnancy	2.942	6.72e-05	254	98.9	18805	18960.1
Cyst	3.76	6.78e-05	134	37.567	18925	19021.4
Abnormal level of blood mineral	8.051	7.74e-05	148	33.667	18911	19025.3
Pregnancy not yet confirmed	5.06	7.77e-05	124	29.5	18935	19029.5
Tubo-ovarian inflammatory disease	15.568	8.61e-05	53	<10	19006	19054.2
Fibroadenoma of breast	3.945	8.78e-05	138	38.133	18921	19020.9
Breast cancer genetic marker of susceptibility positive	10.351	9.2e-05	76	11.567	18983	19047.4
Primary malignant neoplasm of appendix	18.086	9.3e-05	51	<10	19008	19054.5
Varicella	1.89	0.000112	626	348.433	18433	18710.6
Malignant epithelial neoplasm	4.958	0.000127	124	29.967	18935	19029
Ovulation bleeding	5.674	0.000139	88	18.833	18971	19040.2
Failure to conceive due to infertility of male partner	4.019	0.000144	172	52.267	18887	19006.7
Dyspareunia due to non-psychogenic cause in the female	25.003	0.000145	56	<10	19003.2	19054.6
Primary malignant neoplasm of vagina	12.605	0.000147	52	<10	19007	19053.9
Abnormal cytological finding in specimen from female genital organ	3.912	0.000156	188	60.333	18871	18998.7
Cervical incompetence	5.064	0.000169	111	25.467	18948	19033.5
Advanced maternal age gravida	2.015	0.000169	826	452.133	18233	18606.9
Genital herpes simplex	2.373	0.000171	270	118.767	18789	18940.2
Carcinoma of peritoneum	25.938	0.000188	45	<10	19014.1	19056.8
Human papilloma virus infection	1.939	0.000204	331	174.6	18728	18884.4
Anxiety about body function or health	11.345	0.000206	79	11.133	18980	19047.9
Female infertility due to advanced maternal age	8.411	0.000209	73	11.7	18986	19047.3
High grade squamous intraepithelial lesion on cervical Papanicolaou smear	2.857	0.000222	188	69.6	18871	18989.4
Complex endometrial hyperplasia	27.149	0.000241	35	<10	19024.3	19058
Acne	1.575	0.000262	811	528.133	18248	18530.9
Galactorrhea not associated with childbirth	3.901	0.000409	101	27.133	18958	19031.9
Inflammatory disorder of breast	2.621	0.000419	220	89.3	18839	18969.7
FIGO uterine tumor stage finding	30.965	0.000426	34	<10	19025.5	19058.7
Ferritin level low	9.147	0.000537	96	17.567	18963	19041.4
Cyst of breast	4.285	0.000558	134	35.733	18925	19023.3
Secondary dysmenorrhea	32.834	0.000564	39	<10	19020.3	19058.1
Diminished ovarian reserve due to advanced maternal age	5.03	0.000571	120	28.3	18939	19030.7
Disorder of pregnancy	1.756	0.000661	1061	643.7	17998	18415.3
Complication occurring during labor and delivery	2.221	0.000675	620	317.733	18439	18741.3
Herpes simplex without complication	4.043	0.000766	112	30.433	18947	19028.6
Congenital anomaly of female genital system	14.518	0.000826	53	<10	19006	19053.6
High risk pregnancy due to recurrent pregnancy loss	10.05	0.000966	88	15.2	18971	19043.8
Gestation period, 34 weeks	2.522	0.00103	516	245.467	18543	18813.5
Primary dysmenorrhea	24.518	0.00111	36	<10	19023.2	19057.5
Gestation less than 24 weeks	3.034	0.00126	215	82.3	18844	18976.7
Sarcoma of uterus	23.855	0.00132	46	<10	19013.1	19056
Hemorrhagic complication of pregnancy	3.003	0.00138	216	82.233	18843	18976.8
Gestation period, 27 weeks	2.829	0.00158	256	106.067	18803	18952.9
Embryonic cyst of fallopian tube and broad ligament	16.307	0.00158	38	<10	19021	19056
Discharge from nipple	5.956	0.00186	105	23.6	18954	19035.4
Atypical squamous cells of undetermined significance on vaginal Papanicolaou smear	7.765	0.002	61	<10	18998	19049.3
Neoplasm of uncertain behavior of peritoneum	25.852	0.00207	33	<10	19026.2	19057.8
Malignant tumor of pelvis	10.321	0.00221	40	<10	19019	19054.7
Gestation period, 31 weeks	2.762	0.00221	348	150.667	18711	18908.3
Primigravida	1.456	0.00231	1183	836.567	17876	18222.4
Finding related to pregnancy	1.721	0.00239	1646	1043.5	17413	18015.5
Symptomatic postprocedural ovarian failure	27.369	0.00257	34	<10	19025.4	19058.2
Uterus arcuatus	11.288	0.0028	59	<10	19000	19050.8
Female infertility due to diminished ovarian reserve	6.625	0.00297	72	12.6	18987	19046.4
Carcinoma in situ of endocervix	12.526	0.00297	46	<10	19013	19053.7
Gestation period, 16 weeks	3.203	0.00325	230	89.1	18829	18969.9
Cervicovaginal cytology: Low grade squamous intraepithelial lesion	2.962	0.00346	153	56.7	18906	19002.3
Panic attack	3.657	0.00352	191	58.567	18868	19000.4
Preterm labor without delivery	4.108	0.00391	98	26.833	18961	19032.2
Complication of the puerperium	2.793	0.0042	365	153.6	18694	18905.4
Single live birth	1.358	0.00459	1335	1006.3	17724	18052.7
Gestation period, 29 weeks	2.709	0.00489	261	109.4	18798	18949.6
BRCA2 gene mutation positive	8.158	0.00592	94	18.233	18965	19040.8
Gestation period, 35 weeks	2.566	0.0062	534	254.733	18525	18804.3
Disorder of uterine cervix	2.931	0.00803	154	56.867	18905	19002.1
Leukoplakia of cervix	11.376	0.0088	44	<10	19015	19054.2
Postpartum state	2.074	0.0113	546	294.867	18513	18764.1
Disorder of amniotic cavity AND/OR membrane	3.239	0.0114	108	36.133	18951	19022.9
Substance abuse	2.311	0.012	168	74.4	18891	18984.6
Benign neoplasm of uterine cervix	16.551	0.0123	40	<10	19019.1	19055.3
Finding of gravid uterus	6.765	0.0139	65	11.867	18994	19047.1
Placenta previa	3.951	0.0162	106	29.633	18953	19029.4
Interpersonal relationship finding	11.126	0.017	55	<10	19004	19051.9
Gestation period, 18 weeks	2.74	0.0184	193	78.667	18866	18980.3
Postpartum hemorrhage	1.993	0.0189	267	138.533	18792	18920.5
Bicornuate uterus	8.331	0.0193	50	<10	19009	19050.5
Abnormal cervical Papanicolaou smear with positive human papillomavirus deoxyribonucleic acid test	3.63	0.0199	82	23.667	18977	19035.3
Atypical squamous cells on cervical Papanicolaou smear cannot exclude high grade squamous intraepithelial lesion	2.547	0.0239	150	60.667	18909	18998.3
Mental disorders during pregnancy, childbirth and the puerperium	3.012	0.0249	377	158.267	18682	18900.7
Genetic disorder carrier	4.236	0.0257	170	56.733	18889	19002.3
Gestation period, 32 weeks	2.237	0.0284	628	329.6	18431	18729.4
Acute parametritis	6.044	0.0292	55	10.167	19004	19048.8
Gestation period, 28 weeks	2.616	0.0318	305	138.267	18754	18920.7
Strain of neck muscle	2.319	0.0351	180	79.167	18879	18979.8
Pregnancy with abortive outcome	2.06	0.0396	159	78.3	18900	18980.7
Complete miscarriage	2.538	0.0431	112	45.3	18947	19013.7
Adenocarcinoma in situ of cervix	10.171	0.046	42	<10	19017	19053.4
Mid-cycle bleeding	6.275	0.0481	76	16.967	18983	19042
Elderly primigravida	1.947	0.0492	950	548	18109	18511
Disease of the digestive system complicating pregnancy, childbirth and/or the puerperium	2.852	0.0494	235	97.667	18824	18961.3
