## Supplementary Table 3 for "Comorbidity analysis and clustering of endometriosis patients using electronic health records"

### Sheet: Supplementary Table 3
concept name	average odds ratio (UCSF)	aggregate p-value (UCSF)	average odds ratio (UC-wide)	aggregate p-value (UC-wide)
Abdominal distension, gaseous	7.063	1.09e-52	3.677	1.22e-238
Abdominal mass	6.652	2.04e-07	7.62	0
Abdominal pain	3.49	0	3.808	0
Abnormal cytological finding in specimen from female genital organ	3.912	0.000156	2.235	2.88e-18
Abnormality of organs AND/OR soft tissues of pelvis affecting pregnancy	4.053	6.51e-22	2.807	5.08e-16
Accidental laceration during a procedure	11.241	3.08e-07	6.938	7.2e-09
Acne	1.575	0.000262	2.039	1.1e-62
Acquired absence of cervix and uterus	11.389	7.91e-67	10.935	0
Acquired absence of genital organ	5.028	4.55e-23	9.712	1.06e-39
Acquired absence of organ	5.001	4.5e-36	3.076	7.37e-175
Acquired hypothyroidism	3.568	4.17e-31	2.07	1.05e-83
Acute cystitis	3.66	3.96e-24	2.789	8.5e-98
Acute pain	4.349	1.26e-35	3.171	3.27e-20
Acute parametritis	6.044	0.0292	6.902	7.53e-22
Acute pharyngitis	2.058	8.15e-32	2.338	1.32e-143
Acute posthemorrhagic anemia	3.4	1.91e-33	2.989	2e-82
Acute postoperative pain	4.699	1.14e-29	6.886	1.04e-254
Acute sinusitis	2.723	7.2e-28	2.605	1.65e-82
Acute stress disorder	4.527	1.11e-36	2.994	1.57e-84
Acute vaginitis	6.969	7.21e-46	2.949	2.26e-158
Adjustment disorder	3.338	2.44e-14	2.974	1.17e-29
Allergic condition	3.191	1.74e-78	4.458	9.55e-17
Allergic rhinitis	2.66	1.05e-68	2.496	1.5e-179
Alopecia	2.157	5.33e-05	2.618	9.77e-74
Altered sensation of skin	3.958	9.59e-17	2.67	2.76e-146
Anemia	3.479	1.58e-207	3.029	1.29e-283
Anorectal disorder	4.594	1.04e-21	3.648	5.74e-66
Antepartum hemorrhage	2.418	1.98e-08	1.93	0.00057
Anxiety disorder	5.134	4.68e-95	2.654	0
Anxiety state	2.684	3.23e-59	2.531	1.46e-265
Ascites	3.1	9.69e-30	3.381	1.36e-53
Asthma	2.477	5.16e-87	2.372	3.91e-89
Atrophy of skeletal muscle of pelvis	15.268	2.73e-13	7.746	3.15e-51
Atypical endometrial hyperplasia	39.159	3.65e-45	8.95	7.46e-11
Autoimmune thyroiditis	5.446	4.56e-11	2.19	5.28e-32
Backache	2.805	9.47e-100	2.658	6.96e-161
Bacterial infectious disease	3.221	5.67e-19	2.774	1.1e-102
Benign endometrial hyperplasia	25.039	6.59e-06	8.817	1.19e-14
Benign neoplasm of body of uterus	66.775	1.38e-60	23.814	2.66e-13
Benign neoplasm of fallopian tubes and uterine ligaments	49.241	6.39e-29	17.84	4.69e-06
Benign neoplasm of left ovary	28.925	5.09e-61	9.78	1.84e-41
Benign neoplasm of ovary	13.502	8.89e-99	9.105	6.44e-33
Benign neoplasm of right ovary	28.718	3.72e-55	10.976	1.87e-53
Benign neoplasm of skin	2.482	3.44e-27	2.497	4.71e-103
Benign neoplasm of soft tissue	8.031	3.85e-124	7.961	0
Benign neoplasm of uterine cervix	16.551	0.0123	13.266	0.000802
Benign neoplasm of uterus	49.131	1.13e-22	51.452	3.31e-30
Benign neoplastic disease	6.679	1.99e-27	4.959	6.58e-43
Bicornuate uterus	8.331	0.0193	5.719	4.08e-07
Bladder pain	18.15	4.95e-28	16.914	9.99e-11
Breast lump	3.374	1.17e-93	2.71	3.49e-140
Breast signs and symptoms	4.387	4.45e-17	2.871	4.02e-36
Candida infection of genital region	5.174	1.25e-27	2.89	8.04e-89
Candidiasis	3.033	5.67e-17	2.927	5.86e-59
Carcinoma in situ of uterine cervix	3.41	7.58e-16	2.822	7.92e-11
Cervicitis and endocervicitis	3.695	5.89e-43	4.994	2.92e-32
Chest pain	2.489	5.52e-93	2.519	3e-248
Chronic fatigue syndrome	6.438	1.2e-09	3.419	8.73e-90
Chronic gastritis	6.491	1.01e-20	3.548	8.91e-58
Chronic interstitial cystitis	15.987	1.07e-52	6.794	4.54e-75
Chronic nonalcoholic liver disease	3.078	2.06e-12	2.8	3.59e-52
Chronic pain	6.511	6.53e-254	3.756	0
Chronic pain syndrome	8.137	4.68e-31	3.707	1.73e-62
Chronic rhinitis	3.538	8.68e-21	3.052	1.14e-78
Chronic salpingitis	49.038	8.87e-71	26.472	2.34e-147
Chronic salpingo-oophoritis	23.509	1.51e-56	25.478	3.2e-107
Chronic sinusitis	2.649	3.08e-28	2.789	1.09e-113
Chronic uterine inflammatory disease	20.559	4.73e-06	13.773	9.25e-23
Complication occurring during labor and delivery	2.221	0.000675	1.358	0.000515
Complication occurring during pregnancy	2.153	2.15e-10	1.382	6.27e-06
Complication of pregnancy, childbirth and/or puerperium	1.948	2.5e-06	1.563	2.37e-07
Complication of procedure	2.907	7.6e-35	2.717	3.46e-53
Complication of surgical procedure	3.75	1.64e-23	2.765	3.46e-35
Complication of the puerperium	2.793	0.0042	1.779	1.06e-05
Congenital anomaly of female genital system	14.518	0.000826	6.364	8.59e-10
Congenital duplication of uterus	6.943	2.66e-11	7.62	2.78e-14
Congenital uterine anomaly	6.486	2.17e-11	8.902	8.96e-18
Constipation	3.98	2.34e-164	3.358	0
Corpus luteum cyst	13.415	2.18e-61	8.732	5.58e-65
Cyst of ovary	15.99	0	11.673	0
Cystitis	3.311	1.18e-11	3.965	3.59e-72
Cystocele	9.264	2.19e-09	4.089	7.44e-44
Depressive disorder	3.202	4.21e-180	2.471	4.11e-194
Diarrhea	3.106	4.44e-91	2.922	1.18e-224
Discharge from nipple	5.956	0.00186	3.217	3.9e-15
Disease of liver	2.845	1.42e-21	2.92	5.58e-70
Disease of the digestive system complicating pregnancy, childbirth and/or the puerperium	2.852	0.0494	1.929	2.71e-07
Disorder of bladder	7.236	7.16e-21	5.525	2.02e-55
Disorder of breast	3.962	9.14e-25	2.362	6.49e-60
Disorder of connective tissue	5.627	2.3e-27	3.341	9.79e-25
Disorder of digestive system	6.121	3.15e-34	3.318	1.3e-154
Disorder of endocrine ovary	5.01	1.33e-50	3.13	1.89e-05
Disorder of female genital organs	7.915	0	8.642	0
Disorder of intestine	5.508	2.97e-69	3.128	5.34e-152
Disorder of menstruation	15.768	8.75e-253	7.173	0
Disorder of muscle	9.333	3.06e-104	3.6	0
Disorder of peritoneum	16.942	1.21e-53	7.155	1.04e-29
Disorder of pregnancy	1.756	0.000661	1.363	0.000276
Disorder of skin	2.948	2.23e-28	2.683	3.2e-94
Disorder of skin and/or subcutaneous tissue	3.156	7.32e-28	2.52	1.55e-136
Disorder of the genitourinary system	8.006	1.65e-33	4.728	3.59e-25
Disorder of thyroid gland	3.103	8.46e-30	2.504	2.59e-39
Disorder of uterus	14.495	4.54e-134	9.295	5.33e-24
Dizziness and giddiness	2.942	7.17e-67	2.707	4.18e-203
Dysmenorrhea	15.847	0	13.23	0
Dyspareunia	8.883	9.4e-153	6.473	1.92e-293
Dysplasia of cervix	2.684	1.33e-27	2.711	9.06e-13
Dyspnea	2.626	3.78e-64	2.44	1.19e-166
Dysthymia	3.203	3.8e-30	2.623	1.88e-72
Dysuria	4.282	3.38e-145	3.524	0
Ectopic pregnancy	4.77	6.37e-31	2.713	0.00046
Ehlers-Danlos syndrome	7.062	9.98e-06	5.256	2.59e-25
Elderly primigravida	1.947	0.0492	1.774	4.9e-13
Endocrine, nutritional and metabolic disease complicating pregnancy, childbirth and puerperium	4.238	4.97e-12	1.851	6.26e-09
Endometrial hyperplasia	18.78	6.18e-58	8.336	3.78e-35
Endometrial intraepithelial neoplasia	60.021	5.62e-47	9.555	4.27e-23
Epigastric pain	3.343	6.18e-61	2.846	4.75e-168
Eruption	2.583	7.38e-70	2.478	2.72e-144
Female infertility	4.994	8.21e-266	6.053	1.96e-211
Female infertility associated with anovulation	4.215	6.79e-20	4.312	1.1e-25
Female infertility of tubal origin	10.589	1.87e-58	12.49	4.2e-15
Female infertility of uterine origin	20.079	2.44e-16	59.708	5.28e-14
Female pelvic inflammatory disease	7.328	1.31e-52	7.465	5.19e-45
Female pelvic peritoneal adhesions	51.123	0	28.54	0
Female stress incontinence	5.082	5.6e-56	3.409	2.4e-98
Fibrocystic disease of breast	3.886	4.27e-46	2.742	1.37e-50
Fibromyalgia	5.969	1.13e-33	3.825	7.23e-116
First trimester pregnancy	2.372	2e-10	1.633	1.13e-19
Flatulence, eructation and gas pain	4.146	2.95e-41	3.572	1.15e-223
Flushing	6.749	1.09e-41	3.571	2.05e-96
Follicular cyst of left ovary	53.994	3.03e-48	13.395	6.04e-15
Follicular cyst of ovary	15.818	6.43e-56	10.704	1.56e-12
Follicular cyst of right ovary	63.98	9.58e-46	13.791	1.27e-16
Galactorrhea not associated with childbirth	3.901	0.000409	3.461	4.05e-07
Gallstone	2.587	1.73e-09	2.307	1.81e-27
Gastritis	3.257	6.74e-40	3.133	4.64e-67
Gastroesophageal reflux disease	3.615	1.83e-159	2.718	4.75e-193
Gastroesophageal reflux disease without esophagitis	5.057	9.88e-82	2.876	0
Generalized abdominal pain	4.327	6.54e-66	4.13	2.77e-211
Generalized anxiety disorder	4.156	3.84e-21	2.529	6.23e-115
Generalized hyperhidrosis	3.954	2.82e-23	3.239	6.42e-55
Genital herpes simplex	2.373	0.000171	2.179	5.37e-12
Genitourinary tract hemorrhage	11.069	4.22e-274	6.749	0
Gestation period, 8 weeks	4.295	9.22e-37	1.853	1.63e-14
Goiter	2.71	1.72e-08	2.387	2.41e-19
Hair follicle disorder	4.325	2.63e-10	2.796	1.55e-63
Hand pain	4.727	7.69e-19	2.615	2.58e-56
Hashimoto thyroiditis	2.93	2.74e-11	2.247	8.63e-25
Headache	2.51	9.52e-93	2.431	3.3e-208
Heartburn	3.547	5.36e-17	2.716	3.7e-20
Hematometra	7.265	2.28e-06	11.459	0.000929
Hematosalpinx	41.117	2.3e-06	109.421	9.93e-30
Hematuria syndrome	5.351	3.75e-31	3.278	3.64e-121
Hemorrhage of rectum and anus	3.821	5.86e-29	3.458	2.07e-109
Hemorrhoids	4.51	6.14e-76	3.076	3.99e-189
Hernia of anterior abdominal wall	4.485	3.19e-10	3.169	1.86e-16
Herpes simplex without complication	4.043	0.000766	2.284	7.66e-42
Human papilloma virus infection	1.939	0.000204	2.432	4.49e-37
Hydronephrosis	3.742	5.74e-29	3.042	6.65e-29
Hypertrophic condition of skin	3.386	1.58e-14	2.746	8.15e-68
Hypertrophy of breast	3.418	8.18e-08	2.499	3.56e-11
Hypertrophy of uterus	9.382	1.78e-62	9.613	7.87e-110
Hypothyroidism	2.781	1.38e-66	2.036	9.13e-93
Inflammation of cervix	3.859	1.01e-09	2.94	8.63e-38
Inflammatory disease of female genital structure	12.657	1.91e-19	6.294	4.09e-54
Inflammatory disease of the uterus	28.575	6.63e-122	10.659	3.53e-33
Insomnia	4.114	1.55e-72	2.651	4.13e-161
Internal hemorrhoids	4.421	9.14e-48	3.014	2.16e-49
Intestinal obstruction	3.951	4.12e-21	3.667	1.72e-24
Intramural leiomyoma of uterus	11.201	2.21e-286	9.808	0
Intrauterine synechiae	12.849	3.13e-52	8.587	6.12e-22
Iron deficiency	6.421	4.15e-26	3.323	5.41e-64
Iron deficiency anemia	3.583	2.72e-54	3.102	7.08e-201
Iron deficiency anemia due to blood loss	5.852	2.48e-58	5.396	1.84e-184
Irritable bowel syndrome	5.871	1.94e-86	4.176	4.36e-206
Irritable bowel syndrome characterized by constipation	19.717	8.75e-08	4.982	2.08e-45
Irritable bowel syndrome with diarrhea	14.082	6.19e-16	4.207	8.84e-55
Joint pain	2.76	2.18e-81	2.596	7.38e-178
Kidney stone	3.312	1.84e-33	2.778	1.67e-60
Lateral epicondylitis	3.669	2.27e-11	2.409	3.38e-23
Left lower quadrant pain	5.943	8.88e-118	5.076	1.51e-273
Left upper quadrant pain	4.578	3.19e-21	3.458	1.85e-54
Low back pain	3.059	9.01e-122	2.634	1.46e-282
Lower abdominal pain	8.362	3.12e-54	5.186	7.95e-243
Lumbago with sciatica	5.53	6.95e-18	2.759	1.64e-90
Lump in left breast	4.134	1.14e-09	2.554	5.92e-62
Lump in right breast	3.803	7.61e-07	2.736	1.64e-60
Lymphadenopathy	2.722	4.95e-33	2.481	7.11e-56
Major depression, single episode	4.56	1.47e-61	2.704	1.56e-136
Malignant neoplasm of corpus uteri, excluding isthmus	13.758	4.99e-116	6.311	7.19e-61
Malposition of uterus	12.737	5.32e-27	9.66	1.14e-59
Mammographic microcalcification of breast	3.837	2.43e-11	2.816	1.19e-18
Mechanical complication of intrauterine contraceptive device	3.962	6.3e-10	3.389	1.29e-18
Melanocytic nevus of trunk	4.07	3.05e-12	2.475	7.43e-36
Menopausal syndrome	7.499	2.08e-46	3.35	2.74e-205
Mental disorders during pregnancy, childbirth and the puerperium	3.012	0.0249	1.693	5.44e-11
Metabolic syndrome X	20.706	5.8e-114	3.186	3.78e-19
Migraine	3.988	3.24e-191	3.001	1.22e-210
Migraine variants	3.622	6.55e-06	3.212	1.71e-12
Migraine with aura	5.263	2.31e-62	3.221	3.45e-95
Migraine without aura	3.134	5.26e-37	3.103	5.23e-144
Miscarriage without complication	3.201	9.58e-13	1.961	2.05e-11
Missed miscarriage	2.775	1.14e-09	1.857	5.66e-05
Mittelschmerz	6.857	4.95e-05	6.393	4.55e-10
Mixed urinary incontinence	8.364	3.93e-28	3.752	4.18e-44
Moderate recurrent major depression	4.888	6.04e-13	2.57	2.55e-49
Mononeuropathy	18.092	3.91e-06	5.258	3.03e-37
Mononeuropathy of lower limb	5.46	8.5e-07	4.989	5.24e-23
Morbid obesity	3.102	3.7e-32	1.937	2.02e-41
Mucous polyp of cervix	6.406	4.47e-27	3.043	5.78e-25
Multiple joint pain	3.327	1.88e-17	3.36	5.65e-61
Muscle pain	6.289	5.93e-45	3.872	0
Mycosis	3.288	1.23e-07	3.195	5.77e-31
Nausea	3.557	2.98e-110	3.265	7.19e-277
Nausea and vomiting	2.459	1.3e-56	2.846	1.38e-163
Neck pain	2.806	1.06e-58	2.493	7.91e-192
Neoplasm of uncertain behavior of female genital organ	24.361	1.83e-05	16.21	2.37e-09
Neoplasm of uncertain behavior of left ovary	54.651	1.7e-36	12.087	1.53e-07
Neoplasm of uncertain behavior of ovary	15.752	5.64e-33	8.132	4.91e-12
Neoplasm of uncertain behavior of right ovary	49.445	1.91e-35	12.597	3.1e-06
Nicotine dependence	3.543	2.78e-10	1.553	6e-13
Non-scarring alopecia	4.774	7.67e-14	2.63	9.46e-80
Noninflammatory cervical disorder	5.888	1.55e-90	5.23	1.1e-152
Noninflammatory disorder of the female genital organs	30.233	0	15.067	0
Noninflammatory disorder of the vagina	4.533	3.79e-134	3.722	0
Noninflammatory disorder of uterus	15	5.33e-178	7.419	6.4e-183
Nontraumatic hemoperitoneum	6.038	8.79e-09	4.449	7.45e-06
Obesity	3.028	3.44e-91	2.324	1.21e-162
Obstructive sleep apnea syndrome	3.838	2.45e-32	2.418	1.95e-59
Overactive bladder	6.629	3.95e-15	4.069	1.5e-74
Pain in limb	2.409	2.96e-61	2.46	4.23e-198
Pain in pelvis	19.175	0	11.203	0
Pain of breast	4.165	3.5e-57	3.019	1.13e-135
Palpitations	3.2	8.37e-68	2.827	2.03e-188
Panic disorder without agoraphobia	3.298	5.71e-11	2.55	5.79e-48
Paresthesia	4.284	7.41e-24	2.752	4.05e-128
Pelvic mass	21.011	2.54e-114	7.768	0
Peritoneal adhesion	10.733	2e-138	10.012	2.13e-165
Persistent pain following procedure	5.817	7.57e-64	5.568	1.05e-300
Plantar fascial fibromatosis	3.968	4.24e-14	2.637	5.96e-54
Polycystic ovary syndrome	4.802	3.12e-33	3.36	4.56e-87
Polyp of cervix	7.837	2.64e-38	3.944	3.07e-52
Polyp of corpus uteri	14.072	0	8.851	0
Postartificial menopausal syndrome	25.824	9.79e-06	12.612	2.64e-43
Postpartum hemorrhage	1.993	0.0189	1.871	0.00818
Postprocedural asymptomatic ovarian failure	31.242	1.2e-16	12.908	8.63e-59
Posttraumatic stress disorder	4.624	4.44e-24	3.022	2.01e-62
Prediabetes	4.188	3.02e-34	2.378	6.66e-114
Premenstrual dysphoric disorder	5.396	8.68e-06	3.385	3.2e-22
Premenstrual tension syndrome	4.395	4.04e-15	3.34	2.41e-44
Primary dysmenorrhea	24.518	0.00111	16.77	0.0002
Primary malignant neoplasm of body of uterus	34.605	6.94e-20	6.617	8.04e-10
Primary malignant neoplasm of endometrium	39.889	5.35e-204	6.49	1.06e-62
Primary malignant neoplasm of ovary	21.391	4.36e-143	5.352	2.21e-46
Primary malignant neoplasm of uterus	34.595	2.55e-142	5.713	6.63e-18
Primary ovarian failure	6.218	4.45e-43	3.287	1.15e-11
Prolapse of female genital organs	8.099	5.31e-30	4.159	1.08e-36
Pruritus of genital organs	3.31	5.2e-22	3.211	2.47e-75
Pruritus of vulva	5.329	1.59e-11	3.395	2.59e-18
Radial styloid tenosynovitis	3.203	7.19e-06	2.544	1.5e-16
Recurrent major depressive episodes, moderate	4.946	3.51e-13	2.511	2.43e-23
Recurrent miscarriage	6.172	1.08e-24	2.97	1.36e-17
Refractory migraine with aura	4.55	8.73e-06	3.518	1.48e-21
Refractory migraine without aura	2.554	6.06e-06	3.349	3.38e-25
Residual hemorrhoidal skin tags	4.333	7.45e-16	2.614	9.11e-48
Retention of urine	4.067	2.23e-34	3.828	1.43e-82
Right lower quadrant pain	5.255	9.19e-115	4.789	8.12e-273
Right upper quadrant pain	3.726	4.57e-43	3.112	6.08e-109
Rosacea	2.742	5.81e-08	2.534	1.14e-34
Sciatica	3.74	2.52e-33	2.718	1.84e-53
Secondary dysmenorrhea	32.834	0.000564	19.641	0.00464
Shoulder joint pain	2.917	6.75e-42	2.431	8.4e-155
Sleep disorder	6.675	1.5e-41	2.826	2.62e-61
Solitary cyst of breast	3.634	1.58e-14	2.925	9.64e-83
Spasm	4.134	5.24e-35	3.192	2.43e-142
Status migrainosus	7.347	3.89e-08	3.378	5.68e-55
Steatosis of liver	4.589	2.03e-17	2.849	2.3e-85
Stenosis of cervix	5.638	8.38e-08	7.155	1.68e-29
Stricture of ureter	7.087	2.24e-06	6.228	7.12e-20
Submucous leiomyoma of uterus	11.727	1.33e-134	9.091	1.97e-235
Subserous leiomyoma of uterus	11.085	3.65e-137	8.655	0
Symptomatic postprocedural ovarian failure	27.369	0.00257	12.448	2.95e-16
Tachycardia	2.827	7.64e-40	2.646	2.67e-109
Tension-type headache	2.886	5.45e-18	2.751	5.64e-43
Tubal pregnancy	4.233	2.2e-05	3.923	0.00926
Tumor of body of uterus affecting pregnancy	4.064	1.29e-05	2.826	6.14e-15
Umbilical hernia	4.361	2.76e-10	3.261	1.61e-34
Uncertain viability of pregnancy	4.442	2.62e-08	2.13	4.42e-08
Uncomplicated asthma	5.52	6.33e-62	2.508	1e-148
Upper abdominal pain	6.904	4.41e-13	3.868	1.12e-49
Urgent desire to urinate	5.855	2.46e-61	4.024	8.69e-110
Urinary tract infectious disease	2.559	7.21e-152	2.517	5.36e-189
Urogenital finding	9.214	3.02e-75	4.292	9.53e-152
Uterine adenomyosis	181.023	0	355.63	0
Uterine leiomyoma	13.797	0	9.219	0
Uterovaginal prolapse	11.07	1.76e-16	6.125	2.97e-50
Uterus arcuatus	11.288	0.0028	6.474	0.0414
Vaginitis	4.534	1.94e-25	2.988	1.17e-167
Vaginospasm	6.178	2.53e-06	5.369	6.02e-10
Vitamin D deficiency	3.795	8.22e-50	2.452	3.57e-199
Vulval and/or perineal noninflammatory disorders	4.477	3.29e-32	3.214	6.45e-54
Vulvodynia	9.196	6.54e-20	5.402	6.44e-23
