## Supplementary Table 4 for "Comorbidity analysis and clustering of endometriosis patients using electronic health records"

### Sheet: Supplementary Table 4
concept name	average odds ratio	aggregate p-value	# of cases with	# of controls with (average)	# of cases without	# of controls without (average)
Cyst of ovary	6.635	2.42e-251	2206	401.833	12990	14794.2
Dysmenorrhea	8.346	4.64e-246	1614	215.033	13582	14981
Female genital organ symptoms	4.906	2.12e-187	1674	375.767	13522	14820.2
Disorder of female genital organs	4.366	1.49e-138	1391	344.2	13805	14851.8
Pain in female pelvis	15.198	1.03e-134	878	78.733	14318	15117.3
Pain in pelvis	6.853	4.38e-134	1682	348.333	13514	14847.7
Uterine leiomyoma	4.305	2.01e-113	1520	401.867	13676	14794.1
Excessive and frequent menstruation	5.3	3.64e-112	1283	277.7	13913	14918.3
Disorder of menstruation	9.578	1.39e-96	792	103.6	14404	15092.4
Leiomyoma	6.109	6.8e-83	972	191.133	14224	15004.9
Menorrhagia	6.451	1.55e-78	823	153.967	14373	15042
Finding of abdomen	5.227	9.61e-63	639	129.833	14557	15066.2
Intramural leiomyoma of uterus	5.256	5.87e-61	756	163.933	14440	15032.1
Mass of uterine adnexa	14.643	9.91e-61	414	33.467	14782	15162.5
Intra-abdominal and pelvic swelling, mass and lump	7.759	2.82e-60	578	90.633	14618	15105.4
Chronic pelvic pain of female	25.02	1.31e-55	297	15.3	14899	15180.7
Disorder of uterus	9.002	1.91e-54	393	48.233	14803	15147.8
Malignant neoplasm of uterus	12.943	3.17e-54	342	29.967	14854	15166
Pelvic mass	14.608	2.97e-53	376	30.7	14820	15165.3
Abnormal uterine bleeding	6.736	9.19e-53	656	125.4	14540	15070.6
Uterine adenomyosis	43.396	3.32e-48	269	10.033	14927	15186
Polyp of corpus uteri	5.404	7.4e-48	635	140.5	14561	15055.5
Irregular periods	2.698	4.13e-42	1209	489.733	13987	14706.3
Finding of menstrual bleeding	4.134	2.7e-40	476	120	14720	15076
Submucous leiomyoma of uterus	6.33	7.25e-37	410	75.467	14786	15120.5
Genitourinary tract hemorrhage	4.736	3.26e-34	774	217.833	14422	14978.2
Inflammatory disease of the uterus	13.702	6.4e-34	223	18.267	14973	15177.7
Hypertrophy of uterus	7.299	6.45e-34	296	43.533	14900	15152.5
Noninflammatory disorder of the female genital organs	5.477	6.67e-34	460	98.1	14736	15097.9
Intermenstrual bleeding - irregular	4.514	4.59e-33	390	89.333	14806	15106.7
Increased cancer antigen 125	17.924	4.15e-27	159	10.033	15037	15186
Female infertility	2.412	2.78e-26	1240	573.5	13956	14622.5
Malignant neoplasm of endometrium of corpus uteri	10.102	9.03e-26	224	26.4	14972	15169.6
Uterus problem	11.952	3.61e-25	180	16.667	15016	15179.3
Hematocrit - finding	0.009	9.46e-23	<10	118.067	15197	15078.9
Primary malignant neoplasm of endometrium	10.226	8.27e-21	201	24.4	14995	15171.6
Mass of ovary	13.882	1.44e-20	141	12.2	15055	15183.8
Noninflammatory disorder of uterus	5.486	1.74e-20	359	85.033	14837	15111
Cyst of left ovary	9.463	1.96e-20	196	26.767	15000	15169.2
Malignant tumor of ovary	3.892	3.02e-19	264	70.133	14932	15125.9
Cyst of right ovary	9.183	5.84e-18	193	27.1	15003	15168.9
Atypical endometrial hyperplasia	26.729	1.4e-17	105	<10	15091	15191
Cyst of bilateral ovaries	19.857	3.38e-17	152	11.633	15044	15184.4
Primary malignant neoplasm of uterus	9.538	3.62e-17	150	19.1	15046	15176.9
Abnormal cervical Papanicolaou smear	2.384	3.89e-17	834	379.533	14362	14816.5
Subserous leiomyoma of uterus	4.284	6.16e-17	300	79.533	14896	15116.5
Right lower quadrant pain	2.724	1.9e-16	537	212.667	14659	14983.3
Dyspareunia	3.846	6.76e-16	469	143.567	14727	15052.4
Benign neoplasm of soft tissue	3.79	1.48e-15	458	147.833	14738	15048.2
Menometrorrhagia	6.243	2.36e-15	221	44.333	14975	15151.7
Left lower quadrant pain	2.976	2.64e-15	489	178.033	14707	15018
Endometrial intraepithelial neoplasia	29.382	1.92e-14	90	<10	15106	15191.5
Migraine	2.025	1.1e-13	1234	663.767	13962	14532.2
Abnormal sexual function	14.781	9.78e-13	122	12.633	15074	15183.4
Endometrial hyperplasia	9.802	1.1e-12	135	16.6	15061	15179.4
Abnormal menstrual cycle	5.005	1.94e-12	333	91.367	14863	15104.6
Leukorrhea	2.41	4.02e-11	333	141.4	14863	15054.6
Metabolic syndrome X	6.817	5.52e-11	177	32.6	15019	15163.4
Noninflammatory disorder of fallopian tube	11.123	1.59e-10	107	11.5	15089	15184.5
Adenocarcinoma of endometrium	20.812	2.6e-10	83	<10	15113	15190.2
Complex atypical endometrial hyperplasia	36.447	6.17e-10	62	<10	15134.1	15193.9
Noninflammatory disorder of ovary	10.568	1.8e-09	102	11.533	15094	15184.5
Female infertility of tubal origin	5.07	2.07e-09	148	31.767	15048	15164.2
Pelvic floor dysfunction	5.959	2.87e-09	230	58.067	14966	15137.9
Noninflammatory disorder of broad ligament	10.39	4.68e-09	100	11.5	15096	15184.5
Vaginal bleeding	2.579	6.07e-09	350	143.067	14846	15052.9
Secondary malignant neoplasm of bone	0.241	3.38e-08	31	128.8	15165	15067.2
Female pelvic peritoneal adhesions	4.383	5.36e-08	162	38.7	15034	15157.3
Female pelvic inflammatory disease	3.239	3.96e-07	151	47.633	15045	15148.4
End-stage renal disease	0.232	5.22e-07	30	131.267	15166	15064.7
Hydrosalpinx	23.508	7.09e-07	66	<10	15130	15191.3
Imaging of genitourinary system abnormal	7.071	1.14e-06	91	14.9	15105	15181.1
Pregnancy test negative	3.042	1.56e-06	217	75.767	14979	15120.2
Ectopic pregnancy	2.897	2.83e-06	183	65.3	15013	15130.7
Neoplasm of brain	0.227	5.12e-06	22	97.4	15174	15098.6
Disorder of pelvis	23.681	5.62e-06	60	<10	15136	15191.7
Pain in female genitalia on intercourse	5.766	1.27e-05	176	45.767	15020	15150.2
Cervicitis and endocervicitis	2.154	2.98e-05	296	141.533	14900	15054.5
Chronic salpingo-oophoritis	7.088	3.02e-05	64	<10	15132	15186.1
Secondary malignant neoplasm of lung	0.198	3.59e-05	20	102.9	15176	15093.1
Chronic salpingitis	11.333	6.81e-05	61	<10	15135	15188.2
Abnormal vaginal bleeding	4.346	8.7e-05	132	34.467	15064	15161.5
Acute renal failure syndrome	0.391	0.000298	87	226.233	15109	14969.8
Abnormal cytology findings	2.053	0.000574	318	160.833	14878	15035.2
Evaluation finding	2.607	0.00101	182	72.933	15014	15123.1
Endometrial carcinoma	18.137	0.00103	45	<10	15151	15191.8
Chronic interstitial cystitis	5.599	0.00123	93	20.433	15103	15175.6
Noninflammatory cervical disorder	2.177	0.00145	240	113.5	14956	15082.5
Adhesion of pelvis	27.152	0.00198	30	<10	15166.3	15195.3
Corpus luteum cyst	3.974	0.00282	89	24.233	15107	15171.8
Microscopic specimen observation	2.152	0.00292	218	104.3	14978	15091.7
Hemorrhagic cyst of ovary	9.757	0.00293	62	<10	15134	15187.1
Bulky uterus	6.368	0.00358	76	13.5	15120	15182.5
Secondary malignant neoplastic disease	0.413	0.00445	58	140.667	15138	15055.3
Chronic kidney disease stage 5	0.303	0.00525	29	96.267	15167	15099.7
Premenstrual tension syndrome	2.962	0.00804	138	49.4	15058	15146.6
Pelvic and perineal pain	14.227	0.00866	68	11.667	15128	15184.4
Enlarged uterus	6.115	0.0112	73	13.5	15123	15182.5
Malposition of uterus	6.145	0.0148	80	16.533	15116	15179.5
Hypo-osmolality and or hyponatremia	0.437	0.0166	88	205.1	15108	14990.9
Carcinoma in situ of uterine cervix	2.388	0.0203	167	72.367	15029	15123.6
Cerebral edema	0.225	0.0212	16	73.9	15180	15122.1
Benign neoplasm of uterus	15.937	0.0254	40	<10	15156	15191.9
Infertile	4.017	0.0434	76	20.333	15120	15175.7
Sexually transmitted infectious disease	1.934	0.0467	267	142.1	14929	15053.9
Disorder of endocrine ovary	2.225	0.0496	216	99.6	14980	15096.4
