## Supplementary Table 5 for "Comorbidity analysis and clustering of endometriosis patients using electronic health records"

### Sheet: Supplementary Table 5
concept name	average odds ratio (UCSF)	aggregate p-value (UCSF)	average odds ratio (UC-wide)	aggregate p-value (UC-wide)
Benign neoplasm of soft tissue	3.79	1.48e-15	4.366	4.89e-130
Benign neoplasm of uterus	15.937	0.0254	27.169	4.09e-08
Chronic salpingitis	11.333	6.81e-05	10.4	1.4e-30
Chronic salpingo-oophoritis	7.088	3.02e-05	12.165	1.37e-29
Corpus luteum cyst	3.974	0.00282	3.922	6.86e-10
Cyst of ovary	6.635	2.42e-251	5.751	0
Disorder of female genital organs	4.366	1.49e-138	5.072	8.44e-178
Disorder of menstruation	9.578	1.39e-96	4.18	3.64e-191
Disorder of uterus	9.002	1.91e-54	6.74	4.52e-09
Dysmenorrhea	8.346	4.64e-246	7.092	0
Dyspareunia	3.846	6.76e-16	2.951	7.46e-48
End-stage renal disease	0.232	5.22e-07	0.346	2.31e-07
Endometrial hyperplasia	9.802	1.1e-12	4.909	6.2e-10
Endometrial intraepithelial neoplasia	29.382	1.92e-14	6.873	5.66e-06
Female infertility	2.412	2.78e-26	3.313	3.27e-51
Female pelvic inflammatory disease	3.239	3.96e-07	3.674	7.66e-08
Female pelvic peritoneal adhesions	4.383	5.36e-08	5.317	7.31e-18
Genitourinary tract hemorrhage	4.736	3.26e-34	3.442	1.58e-233
Hypertrophy of uterus	7.299	6.45e-34	7.604	3.3e-58
Inflammatory disease of the uterus	13.702	6.4e-34	5.935	8.39e-09
Intramural leiomyoma of uterus	5.256	5.87e-61	4.574	8.08e-142
Left lower quadrant pain	2.976	2.64e-15	2.562	1.01e-49
Malposition of uterus	6.145	0.0148	5.167	6.92e-13
Noninflammatory disorder of the female genital organs	5.477	6.67e-34	6.723	4.46e-152
Noninflammatory disorder of uterus	5.486	1.74e-20	4.842	7.45e-68
Pain in pelvis	6.853	4.38e-134	4.172	0
Pelvic mass	14.608	2.97e-53	5.135	2.63e-124
Polyp of corpus uteri	5.404	7.4e-48	4.164	8.16e-73
Premenstrual tension syndrome	2.962	0.00804	1.986	8.15e-06
Right lower quadrant pain	2.724	1.9e-16	2.445	5.87e-47
Submucous leiomyoma of uterus	6.33	7.25e-37	4.652	6.14e-63
Subserous leiomyoma of uterus	4.284	6.16e-17	3.837	6.71e-70
Uterine adenomyosis	43.396	3.32e-48	23.569	1.72e-60
Uterine leiomyoma	4.305	2.01e-113	4.011	1.32e-252
